# Diverse mediators of cancer predisposition uncovered by germline whole genome sequencing of unexplained familial cancers

**DOI:** 10.64898/2026.05.08.26352653

**Authors:** Noah Fields, Seunghun Han, Wenbin Mei, Erin Shannon, Ryan Buehler, Deborah Neklason, Erica Pimenta, Junne Kamihara, Judy Garber, Riaz Gillani, Saud AlDubayan, Jihye Park, Ryan L. Collins, Eliezer M. Van Allen

**Affiliations:** Department of Medical Oncology, Dana-Farber Cancer Institute, Boston, MA, USA; Cancer Program, Broad Institute of Harvard and MIT, Cambridge, MA, USA; Department of Biological and Biomedical Sciences, Harvard Medical School, Boston, MA, USA; Division of Cancer Genetics and Prevention, Dana-Farber Cancer Institute, Boston, MA, USA; Utah Center of Genetic Discovery, University of Utah, Salt Lake City, UT, USA; Huntsman Cancer Institute, University of Utah, Salt Lake City, UT, USA; Harvard Medical School, Boston, MA, USA; Department of Pediatric Oncology, Dana-Farber Cancer Institute, Boston, MA, USA; Division of Hematology/Oncology, Boston Children’s Hospital, Boston, MA, USA; Division of Genetics, Brigham and Women’s Hospital, Boston, MA, USA; College of Medicine, King Saud bin Abdulaziz University for Health Sciences, Riyadh, Saudi Arabia

## Abstract

Cancer frequently clusters in families due to shared environment and genetics. However, many familial cancer cases lack a clinically recognized pathogenic germline variant (PGV). We analyzed germline genomes and family history from 2,726 individuals without a PGV in the All of Us Research Program, including 1,496 cases across 18 cancer types with extensive family history and 1,230 family history-negative, cancer-free controls. We identified allelic series of rare structural variants inactivating *MSH2* in individuals with phenotypes consistent with Lynch syndrome and *BRCA1* in breast cancer. Cancer polygenic risk scores were enriched in cases and correlated with patterns of cancer diagnoses within families. Exome-wide rare variant analyses nominated six candidate predisposition genes, including *TSTD2* and *BRAT1* in thyroid and breast cancer, respectively. Overall, polygenic risk and rare variants impacting known genes explained a median of 5% of unexplained familial cancers, increasing to 11% when including newly nominated risk factors.
