## Supplementary Table 1 for "Diverse mediators of cancer predisposition uncovered by germline whole genome sequencing of unexplained familial cancers"

ABCB11
ACD
AIP
ALK
APC
ATM
ATR
AXIN2
BAP1
BARD1
BLM
BMPR1A
BRAF
BRCA1
BRCA2
BRIP1
BUB1B
CBL
CDC73
CDH1
CDK4
CDKN1B
CDKN1C
CDKN2A
CDKN2B
CEBPA
CHEK2
CYLD
DDB2
DDX41
DICER1
DIS3L2
DKC1
EGFR
EPCAM
ERCC1
ERCC2
ERCC3
ERCC4
ERCC5
ETV6
EXT1
EXT2
FAH
FANCA
FANCC
FANCD2
FANCE
FANCF
FANCG
FANCI
FANCL
FANCM
FH
FLCN
GATA2
GPC3
HFE
HMBS
HNF1A
HRAS
KIT
KRAS
LZTR1
MAP2K1
MAP2K2
MAX
MEN1
MET
MITF
MLH1
MPL
MSH2
MSH6
MTAP
MUTYH
NBN
NF1
NF2
NHP2
NRAS
NTHL1
PALB2
PDGFRA
PHOX2B
PMS2
POLD1
POLE
POLH
POT1
PRF1
PRKAR1A
PTCH1
PTCH2
PTEN
PTPN11
RAD51C
RAD51D
RAF1
RB1
RECQL
RECQL4
RET
RFWD3
RHBDF2
RTEL1
RUNX1
SBDS
SDHA
SDHAF2
SDHB
SDHC
SDHD
SETBP1
SH2D1A
SLC25A13
SLX4
SMAD4
SMARCA4
SMARCB1
SMARCE1
SOS1
SPRTN
SRP72
STAT3
STK11
SUFU
TERT
TGFBR1
TINF2
TMEM127
TP53
TRIM37
TSC1
TSC2
TSHR
UROD
VHL
WRN
WT1
XPA
XPC
XRCC3
GEN1
RAD51
RAD54L
RNF43
UBE2T
