## Supplementary Table 3 for "Diverse mediators of cancer predisposition uncovered by germline whole genome sequencing of unexplained familial cancers"

APC,colorectal,sarcoma,brain
ATM,hematologic,non-hodgkin,brain
AXIN2,colorectal
BAP1,melanoma,kidney,lung
BARD1,ovary,breast,uterus
BLM,hematologic,non-hodgkin,squamous_cell,breast
BRCA1,breast,ovary
BRCA2,breast,ovary,hematologic
BRIP1,hematologic,breast
BUB1B,sarcoma
CDC73,neuroendocrine
CDK4,melanoma
CDKN1B,neuroendocrine
CDKN2A,melanoma
CHEK2,breast
DDB2,basal_cell,squamous_cell,melanoma
DICER1,lung
EGFR,lung
ERCC2,basal_cell,squamous_cell,melanoma
ERCC3,basal_cell,squamous_cell,melanoma
ERCC4,basal_cell,squamous_cell,melanoma
ERCC5,basal_cell,squamous_cell,melanoma
EXT1,sarcoma
EXT2,sarcoma
FANCA,hematologic
FANCC,hematologic
FANCD2,hematologic
FANCE,hematologic
FANCF,hematologic
FANCG,hematologic
FH,kidney
FLCN,kidney
HRAS,sarcoma,bladder
KIT,melanoma
LZTR1,brain
MAX,neuroendocrine
MEN1,neuroendocrine
MLH1,colorectal,uterus,ovary
MPL,hematologic
MSH2,colorectal,uterus,ovary
MSH6,colorectal,uterus,ovary
MUTYH,colorectal
NBN,non-hodgkin,sarcoma,brain
NF1,brain
NTHL1,colorectal
PALB2,kidney,brain,hematologic,breast
PDGFRA,sarcoma
PMS2,colorectal,uterus,brain
POLD1,colorectal
POLE,colorectal
PRF1,hematologic,non-hodgkin
PRKAR1A,thyroid
PTCH1,basal_cell,brain
PTEN,prostate,uterus,brain
RAD51C,ovary,breast
RAD51D,ovary
RB1,sarcoma,breast,lung
RECQL4,sarcoma,basal_cell,squamous_cell
RET,thyroid,neuroendocrine
SBDS,hematologic
SDHA,neuroendocrine
SDHAF2,neuroendocrine
SDHB,neuroendocrine
SDHC,neuroendocrine
SDHD,neuroendocrine
SMARCB1,sarcoma
STAT3,hematologic
STK11,ovary
SUFU,brain
TERT,melanoma
TMEM127,neuroendocrine,kidney
TP53,breast,sarcoma,brain,hematologic
TSC1,kidney
TSC2,kidney
VHL,kidney,neuroendocrine
WRN,sarcoma,melanoma,thyroid
WT1,kidney
XPA,basal_cell,squamous_cell,melanoma
XPC,basal_cell,squamous_cell,melanoma
