## Supplementary Table 4 for "Diverse mediators of cancer predisposition uncovered by germline whole genome sequencing of unexplained familial cancers": FINAL_PRS.pvalue.tsv

Intended_Cancer_Type	PGS_ID	basal_cell	bladder	brain	breast	cervix	colorectal	hematologic	kidney	lung	melanoma	neuroendocrine	non-hodgkin	ovary	prostate	sarcoma	squamous_cell	thyroid	uterus
breast	PGS000783	4.09869e-01	8.92797e-01	8.66865e-01	1.17283e-07	8.54240e-01	9.33544e-01	3.91218e-01	4.92526e-01	1.77559e-02	8.57123e-01	8.76888e-02	7.57909e-02	6.91120e-01	9.41245e-01	1.10561e-01	9.84478e-01	6.82290e-01	4.94140e-01
breast	PGS000783-euro	3.48064e-01	8.92797e-01	7.44199e-01	3.22289e-07	9.87180e-01	6.59970e-01	3.59795e-01	5.58150e-01	1.77559e-02	8.57123e-01	8.76888e-02	5.46487e-02	9.21549e-01	8.67830e-01	1.19304e-01	9.81739e-01	6.97118e-01	3.27779e-01
breast	PGS003380	1.70204e-01	7.34498e-01	5.24568e-01	9.77234e-14	8.56782e-01	1.61671e-01	1.33072e-01	9.55270e-01	1.15200e-01	9.87519e-01	8.53049e-03	9.96718e-01	1.39009e-01	9.14883e-01	1.99873e-01	6.86373e-01	9.24615e-01	9.65906e-01
breast	PGS003380-euro	1.68682e-01	7.34498e-01	8.61645e-01	4.29032e-13	5.35147e-01	3.38193e-01	2.31068e-01	9.80958e-01	1.15200e-01	9.87519e-01	8.53049e-03	9.39600e-01	2.42287e-01	7.02888e-01	3.88928e-01	6.93292e-01	9.39040e-01	8.98973e-01
breast	PGS004242	7.21410e-01	7.80234e-01	7.38576e-01	7.32096e-07	7.67914e-01	5.99920e-01	4.66284e-01	4.38177e-01	3.05581e-01	4.71024e-01	1.37304e-01	6.00915e-02	9.47272e-02	9.27711e-01	7.60968e-02	8.43187e-01	9.48353e-01	4.50900e-01
breast	PGS004242-euro	7.25726e-01	7.80234e-01	9.67015e-01	1.48581e-06	6.70569e-01	7.14230e-01	2.81879e-01	3.04479e-01	3.05581e-01	4.71024e-01	1.37304e-01	6.58217e-02	1.35532e-01	8.61411e-01	6.31106e-02	8.33582e-01	8.91987e-01	7.63468e-01
breast	PGS004688	3.44765e-01	4.29030e-01	7.10426e-01	4.91506e-16	8.76831e-01	3.15737e-01	4.78960e-01	5.88886e-01	8.28642e-02	7.65775e-01	9.77978e-03	1.42090e-01	6.38168e-02	2.95073e-01	1.68878e-01	8.80302e-01	8.64412e-01	6.71536e-01
breast	PGS004688-euro	3.27663e-01	4.29030e-01	8.38920e-01	1.16303e-14	9.83637e-01	3.74722e-01	4.58936e-01	4.75722e-01	8.28642e-02	7.65775e-01	9.77978e-03	1.33030e-01	1.17281e-01	2.34352e-01	2.46429e-01	8.83468e-01	8.76644e-01	4.39738e-01
bladder	PGS004241	7.79672e-02	5.00431e-01	2.18237e-01	8.49659e-03	9.32230e-02	4.32298e-01	1.04602e-01	7.34553e-01	9.16398e-01	9.94380e-01	6.78017e-01	4.45148e-01	2.20892e-01	6.00633e-01	3.41851e-02	2.30653e-01	7.84794e-01	5.26231e-01
bladder	PGS004241-euro	9.02003e-02	5.00431e-01	1.95316e-01	1.49878e-02	1.12852e-01	3.23060e-01	5.42082e-02	8.14540e-01	9.16398e-01	9.94380e-01	6.78017e-01	3.90236e-01	1.55048e-01	8.49570e-01	3.02783e-02	2.79830e-01	8.38665e-01	6.99171e-01
bladder	PGS000782	1.93411e-01	4.48130e-01	7.34144e-02	9.04317e-02	1.47745e-01	9.57859e-01	3.52465e-01	7.75011e-01	6.24617e-01	9.96956e-01	6.32392e-01	9.35389e-01	6.48820e-01	7.21691e-01	2.24048e-02	3.56892e-01	8.51611e-01	2.58199e-01
bladder	PGS000782-euro	2.20137e-01	4.48130e-01	6.53744e-02	9.60729e-02	1.41364e-01	7.64612e-01	2.29099e-01	6.38452e-01	6.24617e-01	9.96956e-01	6.32392e-01	8.69551e-01	5.48288e-01	9.01434e-01	1.64646e-02	4.10806e-01	9.03209e-01	3.86644e-01
bladder	PGS004687	1.27035e-01	2.80603e-01	1.27254e-01	2.52629e-01	8.21347e-01	8.50684e-01	2.86618e-01	2.02023e-01	4.29000e-02	3.55724e-01	4.60254e-01	5.06344e-01	6.83816e-01	9.44850e-01	4.60815e-01	8.06811e-01	3.24948e-01	4.70383e-01
bladder	PGS004687-euro	1.48702e-01	2.80603e-01	1.53547e-01	1.73480e-01	5.17311e-01	9.69312e-01	2.06072e-01	1.25686e-01	4.29000e-02	3.55724e-01	4.60254e-01	5.88356e-01	7.81082e-01	9.35312e-01	2.45074e-01	6.78603e-01	3.76292e-01	4.28351e-01
cervix	PGS000784	5.79708e-01	7.55466e-01	8.22623e-01	9.33635e-01	4.76748e-02	4.23515e-01	4.28912e-02	3.24368e-01	5.10688e-01	5.15523e-01	4.46164e-01	1.49289e-01	3.91527e-02	3.53208e-01	8.84815e-01	2.86682e-01	5.47742e-01	1.17145e-01
cervix	PGS000784-euro	4.89613e-01	7.55466e-01	7.19468e-01	8.94058e-01	3.59478e-02	5.88239e-01	1.83860e-02	3.88994e-01	5.10688e-01	5.15523e-01	4.46164e-01	1.36590e-01	7.29482e-02	4.24145e-01	9.35351e-01	3.16705e-01	5.16210e-01	1.31880e-01
cervix	PGS003389	6.27557e-01	5.28050e-01	4.41109e-01	2.23098e-01	2.73050e-01	5.57191e-01	2.36228e-01	7.55108e-01	1.89065e-01	3.62394e-01	7.89297e-02	7.99379e-01	3.20450e-01	7.89244e-01	6.09044e-01	1.94199e-01	5.01184e-01	6.13369e-01
cervix	PGS003389-euro	6.36542e-01	5.28050e-01	2.26893e-01	2.86721e-01	3.40717e-01	4.65323e-01	6.16133e-01	9.45723e-01	1.89065e-01	3.62394e-01	7.89297e-02	8.72093e-01	2.61791e-01	9.12320e-01	7.82755e-01	1.70586e-01	6.36326e-01	6.39395e-01
colorectal	PGS000785	5.03188e-02	2.84598e-01	5.03407e-01	6.94000e-02	2.71905e-02	2.58537e-03	4.18554e-03	5.56214e-02	2.40477e-01	7.58874e-02	4.64852e-01	2.56704e-01	1.19292e-02	1.77479e-01	5.48476e-01	8.51430e-02	5.49662e-01	6.06285e-02
colorectal	PGS000785-euro	5.26752e-02	2.84598e-01	6.51010e-01	1.15895e-01	7.50855e-02	2.71896e-03	6.16996e-03	8.71030e-02	2.40477e-01	7.58874e-02	4.64852e-01	1.88447e-01	1.67015e-02	1.55425e-01	2.81686e-01	8.65288e-02	6.12589e-01	6.32370e-02
colorectal	PGS003386	2.60761e-01	6.81082e-01	9.59269e-01	1.75091e-01	8.13469e-01	3.45413e-03	4.04480e-01	7.94545e-01	5.33067e-01	2.05492e-01	1.64183e-01	4.35325e-01	4.79922e-01	1.55491e-01	3.11891e-01	2.35102e-01	6.38002e-01	8.66060e-01
colorectal	PGS003386-euro	2.61856e-01	6.81082e-01	9.57413e-01	2.67006e-01	8.56911e-01	3.34978e-03	3.16069e-01	8.60673e-01	5.33067e-01	2.05492e-01	1.64183e-01	4.39940e-01	4.65224e-01	1.60309e-01	2.67782e-01	2.34376e-01	5.86923e-01	6.68376e-01
colorectal	PGS004243	6.46272e-02	2.98446e-01	3.18040e-01	5.02217e-02	1.97476e-01	2.82434e-03	1.59423e-02	1.63051e-01	3.18274e-01	2.01232e-01	4.68029e-01	4.68117e-01	5.38259e-03	1.02579e-01	7.56960e-01	4.05358e-01	1.41020e-01	5.35006e-02
colorectal	PGS004243-euro	5.94320e-02	2.98446e-01	4.01793e-01	1.07573e-01	4.42712e-01	1.14103e-03	2.17602e-02	2.83758e-01	3.18274e-01	2.01232e-01	4.68029e-01	3.10161e-01	1.12532e-02	9.40263e-02	8.90411e-01	4.38217e-01	1.97411e-01	6.36023e-02
colorectal	PGS004689	3.08356e-01	5.54460e-01	1.17213e-01	2.16623e-01	6.21318e-01	3.56797e-01	4.33022e-02	4.29210e-01	6.22263e-01	6.59599e-01	7.98944e-01	2.18173e-02	2.12004e-03	3.47546e-01	6.41877e-01	3.11688e-01	1.83047e-01	8.40378e-04
colorectal	PGS004689-euro	2.84138e-01	5.54460e-01	7.10376e-02	2.92199e-01	7.93835e-01	3.43657e-01	9.04948e-02	5.81670e-01	6.22263e-01	6.59599e-01	7.98944e-01	2.11238e-02	1.81562e-03	2.59027e-01	5.77583e-01	3.04116e-01	1.50406e-01	2.21172e-03
uterus	PGS000786	2.57952e-01	8.69252e-01	9.63102e-01	7.69629e-02	2.43169e-01	4.93613e-01	8.69656e-02	7.97908e-01	8.14273e-02	9.74655e-01	1.98354e-01	1.53106e-01	2.74525e-01	3.02265e-01	5.85568e-01	5.51978e-01	8.78580e-01	2.73078e-01
uterus	PGS000786-euro	2.64253e-01	8.69252e-01	8.15272e-01	1.57133e-01	1.21775e-01	9.13630e-01	4.42716e-02	8.84884e-01	8.14273e-02	9.74655e-01	1.98354e-01	1.58936e-01	1.67127e-01	4.28690e-01	5.54883e-01	6.60111e-01	8.53349e-01	3.15157e-01
uterus	PGS003381	4.96682e-01	8.44581e-01	2.12463e-01	4.72457e-02	5.18921e-01	8.33215e-01	8.81286e-01	3.51308e-01	1.41129e-01	9.37527e-01	7.69437e-01	2.19572e-02	9.48031e-01	4.42800e-01	3.88585e-01	5.43432e-01	2.12223e-01	7.55195e-01
uterus	PGS003381-euro	4.69805e-01	8.44581e-01	1.74153e-01	8.12440e-02	5.46006e-01	9.77451e-01	8.41660e-01	2.64626e-01	1.41129e-01	9.37527e-01	7.69437e-01	2.67805e-02	9.38852e-01	3.70838e-01	3.09180e-01	5.37865e-01	1.90513e-01	9.81258e-01
uterus	PGS004244	4.35691e-01	2.13361e-01	6.82552e-01	7.43659e-01	9.75420e-01	8.80892e-01	3.69901e-01	8.55454e-01	9.26316e-01	9.64054e-01	5.99968e-01	9.89132e-01	6.94263e-01	7.95983e-01	9.93001e-01	3.95065e-01	6.54903e-01	1.87742e-01
uterus	PGS004244-euro	4.43351e-01	2.13361e-01	3.94748e-01	9.32770e-01	6.17258e-01	7.40496e-01	2.13628e-01	7.06296e-01	9.26316e-01	9.64054e-01	5.99968e-01	9.73107e-01	6.09927e-01	6.78664e-01	8.32554e-01	4.91849e-01	6.93801e-01	2.46892e-01
kidney	PGS000787	4.35883e-01	5.86556e-01	8.10663e-01	4.64343e-01	5.02904e-01	9.85589e-01	7.47747e-01	2.50422e-02	3.81118e-01	9.80020e-01	7.79316e-01	4.53338e-01	6.66740e-02	9.10144e-01	9.80733e-01	5.58883e-01	7.74841e-01	4.30734e-02
kidney	PGS000787-euro	4.58153e-01	5.86556e-01	9.61094e-01	7.19878e-01	4.28649e-01	9.45089e-01	7.30648e-01	2.55378e-02	3.81118e-01	9.80020e-01	7.79316e-01	4.27528e-01	5.87435e-02	7.78036e-01	7.65164e-01	4.80780e-01	7.72844e-01	5.47984e-02
kidney	PGS004690	9.16366e-01	9.12331e-01	4.79429e-01	3.78381e-01	5.45035e-01	9.48769e-01	4.07109e-01	3.26915e-02	6.22101e-01	9.53284e-01	3.83573e-01	1.29023e-01	3.80300e-01	6.36089e-01	2.39651e-01	2.85623e-01	8.90168e-01	7.14903e-01
kidney	PGS004690-euro	9.94630e-01	9.12331e-01	4.20738e-01	4.92510e-01	3.70573e-01	6.47504e-01	5.30884e-01	4.54511e-02	6.22101e-01	9.53284e-01	3.83573e-01	1.12996e-01	1.88391e-01	6.62389e-01	2.69251e-01	2.94984e-01	6.08902e-01	8.85424e-01
kidney	PGS004245	1.83838e-01	9.29166e-01	7.94638e-01	8.48924e-01	4.20014e-01	9.41017e-01	8.38388e-01	6.07887e-02	2.55848e-02	4.29762e-01	8.97966e-01	3.05469e-01	1.11788e-02	9.93031e-01	5.92331e-01	3.57720e-01	2.35981e-02	8.05060e-03
kidney	PGS004245-euro	1.86084e-01	9.29166e-01	5.89460e-01	6.62774e-01	4.31032e-01	9.40887e-01	8.35666e-01	1.30065e-01	2.55848e-02	4.29762e-01	8.97966e-01	2.66726e-01	1.54740e-02	9.08629e-01	4.85532e-01	3.01088e-01	2.48653e-02	7.13322e-03
leukemia	PGS000788	7.63886e-01	7.51846e-01	8.72007e-01	4.90940e-02	9.27372e-01	2.96991e-01	6.49918e-02	1.24896e-01	8.16010e-02	7.00423e-01	8.88190e-01	3.77108e-01	7.62296e-01	7.03402e-01	2.93789e-01	6.55595e-01	7.25814e-01	3.43331e-01
leukemia	PGS000788-euro	7.40336e-01	7.51846e-01	2.57543e-01	5.74658e-02	9.24897e-01	2.44864e-01	6.60786e-02	1.27362e-01	8.16010e-02	7.00423e-01	8.88190e-01	3.33784e-01	9.47388e-01	7.23673e-01	2.29616e-01	6.91065e-01	7.34483e-01	3.02056e-01
lung	PGS000789	3.65357e-01	7.09204e-01	3.82783e-01	3.45586e-01	9.03907e-01	1.60483e-02	9.97885e-01	5.09162e-02	6.57617e-02	1.40043e-01	1.32292e-01	9.37742e-01	8.54042e-01	5.08190e-01	3.53316e-01	4.99352e-01	5.19098e-01	9.93712e-02
lung	PGS000789-euro	3.60887e-01	7.09204e-01	3.29619e-01	3.93836e-01	6.23885e-01	1.62596e-02	8.77135e-01	4.36137e-02	6.57617e-02	1.40043e-01	1.32292e-01	9.72074e-01	8.83945e-01	4.93132e-01	3.22510e-01	4.57487e-01	4.46071e-01	1.40766e-01
lung	PGS003391	3.59284e-01	2.90583e-01	2.71606e-01	3.71313e-01	8.58863e-01	1.90092e-01	7.54899e-01	8.70938e-01	1.25433e-01	4.64850e-01	5.74948e-02	4.16768e-01	2.42511e-01	3.04357e-01	5.98804e-01	2.03023e-01	2.48872e-01	1.49511e-01
lung	PGS003391-euro	3.62400e-01	2.90583e-01	2.27768e-01	4.37766e-01	8.38623e-01	1.64287e-01	6.67799e-01	9.97004e-01	1.25433e-01	4.64850e-01	5.74948e-02	4.32236e-01	2.68322e-01	3.14075e-01	6.04678e-01	2.19142e-01	1.80597e-01	1.27780e-01
lung	PGS004246	2.15754e-01	9.36546e-01	2.69581e-01	6.31772e-01	8.10177e-01	8.73965e-03	8.02250e-01	1.36702e-01	1.48463e-01	3.64353e-01	3.38954e-01	7.69299e-01	3.38280e-01	2.55416e-01	8.11500e-01	4.10834e-01	9.43698e-01	2.15233e-01
lung	PGS004246-euro	2.15996e-01	9.36546e-01	2.61738e-01	7.02731e-01	5.34127e-01	1.71447e-02	9.07658e-01	1.77716e-01	1.48463e-01	3.64353e-01	3.38954e-01	7.34983e-01	3.45608e-01	3.19782e-01	8.56067e-01	3.82632e-01	7.29584e-01	2.23411e-01
lung	PGS004691	9.32861e-03	1.59496e-01	5.70817e-01	6.59939e-01	4.96649e-01	4.72993e-02	4.00682e-01	2.80479e-01	1.06393e-01	1.39472e-01	4.22791e-01	4.88250e-01	6.52771e-01	6.13706e-04	6.55259e-01	5.51059e-02	3.94326e-01	2.13039e-01
lung	PGS004691-euro	1.05734e-02	1.59496e-01	4.30748e-01	6.27030e-01	5.49816e-01	6.78902e-02	4.46843e-01	3.64528e-01	1.06393e-01	1.39472e-01	4.22791e-01	4.45255e-01	6.49513e-01	9.16894e-04	5.92149e-01	6.39503e-02	4.39674e-01	1.61849e-01
melanoma	PGS000790	2.32718e-06	4.82894e-02	4.47233e-01	1.67678e-02	2.88891e-01	6.82101e-01	9.97707e-01	7.52453e-01	3.22147e-01	3.74042e-05	2.22287e-02	1.93726e-01	1.02358e-01	7.07094e-01	6.79229e-01	1.23638e-05	4.96052e-01	9.89775e-01
melanoma	PGS000790-euro	2.79928e-06	4.82894e-02	8.00346e-01	5.54070e-03	3.99045e-01	7.58792e-01	8.17628e-01	9.98139e-01	3.22147e-01	3.74042e-05	2.22287e-02	2.67155e-01	1.40397e-01	7.63334e-01	9.61821e-01	8.72570e-06	4.19203e-01	9.36419e-01
melanoma	PGS003382	3.79329e-06	3.15522e-02	4.70180e-01	4.12426e-04	1.52333e-01	6.53835e-02	3.82430e-01	3.32734e-01	1.48310e-02	8.43383e-10	8.39891e-01	1.23926e-01	3.93246e-02	9.25726e-01	2.40065e-01	3.31850e-06	2.39719e-02	8.66615e-01
melanoma	PGS003382-euro	3.66983e-06	3.15522e-02	5.16846e-01	2.29233e-04	1.26465e-01	1.18599e-01	1.36835e-01	3.81671e-01	1.48310e-02	8.43383e-10	8.39891e-01	3.23832e-01	3.87279e-02	6.41152e-01	8.05195e-01	3.78134e-06	3.65328e-02	9.18438e-01
melanoma	PGS004247	8.61229e-04	4.33712e-02	2.60313e-01	2.39999e-02	1.70810e-01	3.73958e-01	1.38989e-01	2.66867e-01	4.14061e-03	5.24853e-08	2.10304e-01	1.27163e-01	8.84969e-02	4.61265e-01	1.23266e-01	1.63127e-03	1.20513e-01	2.10068e-01
melanoma	PGS004247-euro	6.78485e-04	4.33712e-02	3.64465e-01	1.03189e-02	7.62075e-02	5.82445e-01	2.72981e-01	2.93293e-01	4.14061e-03	5.24853e-08	2.10304e-01	1.82447e-01	1.02596e-01	4.73204e-01	7.50971e-01	1.18767e-03	1.40739e-01	3.70877e-01
non-hodgkin	PGS000791	7.27430e-01	9.41784e-01	9.12728e-01	9.83749e-01	2.66670e-01	9.56968e-01	4.37123e-01	4.24216e-01	7.83227e-01	3.03989e-01	8.59680e-01	1.10811e-02	1.64148e-01	9.49412e-01	5.50661e-01	8.31878e-01	1.39396e-01	9.26135e-01
non-hodgkin	PGS000791-euro	7.77088e-01	9.41784e-01	8.62585e-01	9.93950e-01	3.13004e-01	6.55440e-01	4.53881e-01	9.33487e-01	7.83227e-01	3.03989e-01	8.59680e-01	1.37791e-02	3.12278e-01	9.00516e-01	4.05006e-01	8.30408e-01	8.76167e-02	7.02409e-01
non-hodgkin	PGS004248	7.59406e-01	8.30198e-01	4.30522e-01	6.37974e-01	5.50195e-01	5.56722e-02	6.16734e-01	9.28758e-01	5.33274e-02	6.30075e-01	3.30191e-01	4.23219e-02	3.63600e-01	9.48569e-01	4.32989e-01	1.10498e-01	7.68543e-01	5.07842e-01
non-hodgkin	PGS004248-euro	7.48954e-01	8.30198e-01	2.87664e-01	6.45818e-01	5.67233e-01	3.62862e-02	8.13057e-01	8.21968e-01	5.33274e-02	6.30075e-01	3.30191e-01	4.38680e-02	6.32053e-01	8.80734e-01	3.31087e-01	1.27730e-01	5.95529e-01	7.56009e-01
ovary	PGS000793	4.54627e-01	3.93423e-01	2.17126e-01	5.74035e-01	6.24179e-01	4.65363e-01	7.95472e-01	2.59625e-01	9.49562e-01	3.63090e-01	9.40041e-01	7.77583e-01	5.84276e-01	9.37265e-01	8.60458e-01	1.53237e-01	8.44525e-01	3.24405e-01
ovary	PGS000793-euro	4.51505e-01	3.93423e-01	1.66161e-01	4.82282e-01	4.75375e-01	4.42121e-01	7.97572e-01	3.14755e-01	9.49562e-01	3.63090e-01	9.40041e-01	7.63496e-01	6.79197e-01	9.35515e-01	9.42101e-01	1.64352e-01	8.95943e-01	6.61688e-01
ovary	PGS003385	4.42027e-01	1.11491e-01	7.14641e-01	8.92087e-01	8.19865e-01	9.39939e-01	9.74065e-01	6.87312e-01	1.65463e-01	1.67905e-01	8.72048e-01	5.45408e-02	7.75742e-01	7.89787e-01	6.14905e-01	1.16182e-01	1.46178e-01	2.30033e-01
ovary	PGS003385-euro	3.81510e-01	1.11491e-01	6.77779e-01	7.88746e-01	7.98023e-01	9.79659e-01	9.18006e-01	5.68982e-01	1.65463e-01	1.67905e-01	8.72048e-01	6.17575e-02	6.52035e-01	7.81399e-01	9.51427e-01	1.54082e-01	2.16664e-01	2.35948e-01
ovary	PGS004249	8.26781e-01	5.07252e-01	4.61431e-01	6.66783e-01	7.78713e-01	5.17753e-01	6.18222e-01	8.42533e-01	6.53546e-01	4.39906e-01	4.26920e-01	6.18408e-01	7.96024e-01	7.20045e-01	9.70244e-01	2.98231e-01	6.98391e-01	5.66729e-01
ovary	PGS004249-euro	8.19597e-01	5.07252e-01	3.73585e-01	4.14345e-01	6.88368e-01	5.36274e-01	6.27434e-01	7.42873e-01	6.53546e-01	4.39906e-01	4.26920e-01	6.83785e-01	9.50250e-01	8.34658e-01	7.04154e-01	3.25600e-01	7.53573e-01	9.33175e-01
ovary	PGS004692	4.14813e-01	3.44858e-02	9.62770e-01	5.22832e-01	3.52190e-01	7.05834e-01	5.04482e-02	1.90438e-01	7.11776e-01	4.90260e-01	9.07022e-01	5.43282e-01	6.11144e-01	4.07331e-01	7.13864e-01	5.61701e-01	8.06319e-02	5.94526e-01
ovary	PGS004692-euro	3.94990e-01	3.44858e-02	9.16279e-01	4.36853e-01	5.24491e-01	7.67359e-01	7.31857e-02	1.51842e-01	7.11776e-01	4.90260e-01	9.07022e-01	5.51411e-01	7.23972e-01	4.01957e-01	7.47693e-01	4.66933e-01	4.58845e-02	4.10401e-01
pancreas	PGS000794	9.79629e-01	5.51416e-02	7.74686e-01	5.95166e-01	8.66665e-01	5.52004e-01	5.74816e-01	3.33738e-01	6.20215e-02	9.92959e-01	1.92345e-01	4.24386e-01	5.13714e-01	5.20205e-01	9.19626e-01	1.06585e-01	7.40309e-01	5.77182e-02
pancreas	PGS000794-euro	9.95631e-01	5.51416e-02	6.73305e-01	7.03464e-01	9.63169e-01	4.96286e-01	6.45513e-01	2.76553e-01	6.20215e-02	9.92959e-01	1.92345e-01	4.77937e-01	6.54320e-01	8.09962e-01	7.46956e-01	1.03749e-01	6.93375e-01	7.00366e-02
pancreas	PGS004250	9.43240e-01	5.04501e-02	8.48161e-01	5.63649e-01	9.70293e-01	7.04499e-01	8.48346e-01	7.17044e-01	2.57250e-01	9.47017e-01	5.71797e-01	3.31849e-01	7.21222e-01	7.25910e-01	6.94483e-01	1.41135e-01	9.12667e-01	1.43344e-01
pancreas	PGS004250-euro	9.07125e-01	5.04501e-02	8.74466e-01	5.96082e-01	9.22710e-01	7.09269e-01	9.87528e-01	6.28144e-01	2.57250e-01	9.47017e-01	5.71797e-01	4.06643e-01	9.25205e-01	9.87463e-01	7.07357e-01	1.31863e-01	9.77899e-01	1.52383e-01
pancreas	PGS004693	5.99885e-01	1.36843e-01	1.68648e-01	4.49832e-01	5.26313e-01	7.62134e-01	7.44771e-01	8.55046e-01	5.33105e-02	4.50577e-02	7.05184e-01	7.98723e-02	8.89220e-02	4.17680e-01	9.30279e-01	3.13021e-01	1.34365e-01	5.67817e-02
pancreas	PGS004693-euro	6.13534e-01	1.36843e-01	2.94622e-01	4.27569e-01	5.97280e-01	8.47958e-01	7.58302e-01	9.50998e-01	5.33105e-02	4.50577e-02	7.05184e-01	5.82611e-02	1.13172e-01	5.37511e-01	9.91272e-01	2.85006e-01	1.47257e-01	1.11163e-01
prostate	PGS000795	2.73171e-02	9.83897e-01	6.04576e-01	1.93590e-01	1.84082e-01	2.11771e-02	2.85918e-01	6.27625e-01	3.67177e-01	5.96188e-01	6.49183e-01	5.11694e-01	6.40921e-01	5.47471e-12	5.61756e-01	1.39913e-01	3.93216e-01	4.38693e-02
prostate	PGS000795-euro	3.00000e-02	9.83897e-01	8.58036e-01	2.33344e-01	1.55515e-01	1.77872e-02	4.27914e-01	6.86269e-01	3.67177e-01	5.96188e-01	6.49183e-01	6.40478e-01	6.98078e-01	1.43169e-11	3.83930e-01	1.67941e-01	2.82272e-01	1.02133e-01
prostate	PGS003383	2.38871e-03	1.56811e-01	9.43209e-01	1.23241e-02	1.89578e-01	1.30038e-01	3.77093e-01	1.00416e-01	1.40756e-01	3.63417e-01	7.78647e-01	3.66553e-01	2.45536e-01	5.47240e-14	7.71434e-01	2.23379e-02	1.93941e-02	2.93017e-01
prostate	PGS003383-euro	1.95942e-03	1.56811e-01	7.39151e-01	2.03442e-02	6.59475e-02	1.11832e-01	3.29938e-01	9.27891e-02	1.40756e-01	3.63417e-01	7.78647e-01	4.32474e-01	1.89543e-01	2.29721e-14	9.25714e-01	2.97085e-02	1.96709e-02	3.38798e-01
prostate	PGS004251	3.10534e-03	5.58507e-01	7.49603e-01	4.81310e-02	3.10325e-01	1.53737e-02	4.23164e-01	3.67314e-01	9.27852e-01	4.76276e-01	9.91303e-01	2.91129e-01	8.79306e-01	1.26934e-11	5.70823e-01	5.03413e-02	5.21034e-01	3.36109e-02
prostate	PGS004251-euro	2.95249e-03	5.58507e-01	8.20218e-01	9.08007e-02	1.44656e-01	1.77182e-02	5.22218e-01	3.46529e-01	9.27852e-01	4.76276e-01	9.91303e-01	3.83986e-01	7.85435e-01	2.43288e-11	3.27652e-01	5.68412e-02	4.10016e-01	7.31974e-02
prostate	PGS004694	9.61683e-03	9.03930e-01	9.44315e-01	1.86702e-02	7.83891e-02	1.10045e-02	7.26894e-01	5.82491e-01	1.13375e-01	3.77793e-01	8.78645e-01	2.14132e-01	5.66361e-01	2.90927e-15	6.60374e-01	5.36753e-02	3.01328e-01	4.21589e-01
prostate	PGS004694-euro	8.05923e-03	9.03930e-01	7.01163e-01	3.14360e-02	3.34129e-02	8.77786e-03	6.26050e-01	5.54089e-01	1.13375e-01	3.77793e-01	8.78645e-01	2.10889e-01	5.48414e-01	9.69672e-15	9.01914e-01	6.32059e-02	2.22684e-01	4.39867e-01
thyroid	PGS000797	4.94447e-01	7.95764e-01	8.26371e-01	2.80988e-01	3.73333e-01	3.50037e-01	5.32207e-01	6.89222e-01	5.70372e-01	5.19500e-01	7.91395e-01	5.82120e-01	4.71806e-01	2.64643e-01	1.84115e-01	6.32810e-01	1.92906e-04	5.93986e-01
thyroid	PGS000797-euro	4.82918e-01	7.95764e-01	6.03142e-01	1.59306e-01	1.98136e-01	3.91409e-01	5.95889e-01	6.96076e-01	5.70372e-01	5.19500e-01	7.91395e-01	5.93824e-01	4.27466e-01	3.04345e-01	1.57437e-01	6.40005e-01	3.92336e-04	5.33783e-01
brain	PGS003384	7.18359e-01	8.79377e-02	1.52911e-01	1.32886e-01	9.17088e-01	8.72264e-01	4.52128e-01	4.05918e-01	8.88750e-01	3.00624e-01	4.39770e-01	6.29035e-01	4.68312e-01	1.57289e-01	1.50629e-01	9.36868e-01	2.88330e-01	6.61482e-01
brain	PGS003384-euro	6.63479e-01	8.79377e-02	1.99993e-01	2.53235e-01	8.72689e-01	9.00998e-01	7.35591e-01	2.39722e-01	8.88750e-01	3.00624e-01	4.39770e-01	7.23786e-01	3.34368e-01	9.16647e-02	2.48935e-01	9.14492e-01	2.70426e-01	9.00095e-01
