## Supplementary Table 5 for "Diverse mediators of cancer predisposition uncovered by germline whole genome sequencing of unexplained familial cancers": FINAL_PRS.OR.tsv

Intended_Cancer_Type	PGS_ID	basal_cell	bladder	brain	breast	cervix	colorectal	hematologic	kidney	lung	melanoma	neuroendocrine	non-hodgkin	ovary	prostate	sarcoma	squamous_cell	thyroid	uterus
breast	PGS000783	1.054 (0.930, 1.196)	0.979 (0.715, 1.339)	0.964 (0.626, 1.483)	1.436 (1.256, 1.642)	0.963 (0.646, 1.437)	1.011 (0.789, 1.294)	1.117 (0.868, 1.438)	0.887 (0.629, 1.250)	1.336 (1.051, 1.697)	0.982 (0.801, 1.203)	1.400 (0.951, 2.060)	1.291 (0.974, 1.711)	1.074 (0.754, 1.530)	1.007 (0.840, 1.207)	1.306 (0.941, 1.812)	1.002 (0.833, 1.205)	1.057 (0.812, 1.375)	1.124 (0.803, 1.574)
breast	PGS000783-euro	1.062 (0.936, 1.206)	0.979 (0.715, 1.339)	0.925 (0.581, 1.474)	1.439 (1.251, 1.654)	0.997 (0.656, 1.515)	0.944 (0.730, 1.221)	1.131 (0.869, 1.471)	0.900 (0.632, 1.281)	1.336 (1.051, 1.697)	0.982 (0.801, 1.203)	1.400 (0.951, 2.060)	1.322 (0.994, 1.756)	1.019 (0.704, 1.475)	1.016 (0.845, 1.221)	1.318 (0.931, 1.864)	1.002 (0.832, 1.207)	1.055 (0.807, 1.379)	1.189 (0.840, 1.683)
breast	PGS003380	1.093 (0.962, 1.242)	1.056 (0.770, 1.450)	0.871 (0.568, 1.334)	1.710 (1.484, 1.969)	1.038 (0.695, 1.548)	1.200 (0.930, 1.548)	1.215 (0.942, 1.568)	1.010 (0.718, 1.421)	1.211 (0.954, 1.537)	0.998 (0.816, 1.222)	1.688 (1.143, 2.493)	0.999 (0.744, 1.342)	1.319 (0.914, 1.905)	0.990 (0.826, 1.187)	1.248 (0.890, 1.750)	1.039 (0.863, 1.250)	1.013 (0.776, 1.322)	0.993 (0.713, 1.383)
breast	PGS003380-euro	1.094 (0.963, 1.243)	1.056 (0.770, 1.450)	0.960 (0.605, 1.522)	1.708 (1.478, 1.974)	1.143 (0.749, 1.746)	1.137 (0.874, 1.480)	1.173 (0.903, 1.524)	0.996 (0.700, 1.416)	1.211 (0.954, 1.537)	0.998 (0.816, 1.222)	1.688 (1.143, 2.493)	0.989 (0.735, 1.330)	1.251 (0.859, 1.822)	0.965 (0.803, 1.160)	1.170 (0.819, 1.670)	1.038 (0.862, 1.250)	0.989 (0.753, 1.299)	1.022 (0.726, 1.440)
breast	PGS004242	1.023 (0.902, 1.161)	1.046 (0.764, 1.432)	0.928 (0.600, 1.436)	1.406 (1.229, 1.609)	0.941 (0.629, 1.408)	1.069 (0.832, 1.374)	1.099 (0.853, 1.416)	1.147 (0.810, 1.624)	1.134 (0.892, 1.441)	0.929 (0.759, 1.136)	1.354 (0.908, 2.020)	1.322 (0.988, 1.768)	1.348 (0.950, 1.915)	0.992 (0.826, 1.190)	1.349 (0.969, 1.878)	0.982 (0.816, 1.180)	1.009 (0.774, 1.315)	0.879 (0.629, 1.229)
breast	PGS004242-euro	1.023 (0.901, 1.161)	1.046 (0.764, 1.432)	0.990 (0.623, 1.574)	1.401 (1.221, 1.607)	0.913 (0.600, 1.390)	1.050 (0.809, 1.361)	1.155 (0.888, 1.503)	1.206 (0.843, 1.726)	1.134 (0.892, 1.441)	0.929 (0.759, 1.136)	1.354 (0.908, 2.020)	1.317 (0.982, 1.765)	1.317 (0.917, 1.892)	0.984 (0.818, 1.183)	1.393 (0.982, 1.976)	0.980 (0.815, 1.180)	1.019 (0.778, 1.334)	0.949 (0.673, 1.338)
breast	PGS004688	1.063 (0.937, 1.206)	1.137 (0.827, 1.562)	0.922 (0.601, 1.416)	1.782 (1.550, 2.049)	0.969 (0.650, 1.445)	1.140 (0.883, 1.472)	1.097 (0.848, 1.419)	1.100 (0.778, 1.554)	1.236 (0.973, 1.569)	0.970 (0.794, 1.185)	1.671 (1.132, 2.466)	1.244 (0.930, 1.664)	1.406 (0.981, 2.016)	0.906 (0.753, 1.090)	1.263 (0.906, 1.762)	1.014 (0.842, 1.221)	1.023 (0.785, 1.334)	1.075 (0.770, 1.501)
breast	PGS004688-euro	1.065 (0.938, 1.209)	1.137 (0.827, 1.562)	0.953 (0.602, 1.510)	1.767 (1.529, 2.042)	0.996 (0.655, 1.513)	1.127 (0.866, 1.467)	1.106 (0.848, 1.442)	1.139 (0.797, 1.628)	1.236 (0.973, 1.569)	0.970 (0.794, 1.185)	1.671 (1.132, 2.466)	1.252 (0.934, 1.678)	1.344 (0.928, 1.946)	0.892 (0.739, 1.077)	1.228 (0.868, 1.738)	1.014 (0.841, 1.222)	1.022 (0.780, 1.338)	1.145 (0.812, 1.613)
bladder	PGS004241	1.112 (0.988, 1.252)	0.903 (0.670, 1.216)	1.278 (0.865, 1.890)	1.197 (1.047, 1.368)	1.351 (0.951, 1.919)	1.099 (0.868, 1.393)	1.225 (0.959, 1.564)	1.058 (0.763, 1.467)	1.012 (0.806, 1.272)	1.001 (0.829, 1.208)	1.081 (0.749, 1.560)	0.899 (0.683, 1.182)	1.231 (0.883, 1.716)	0.954 (0.799, 1.138)	1.391 (1.025, 1.887)	0.901 (0.760, 1.068)	1.035 (0.810, 1.321)	0.904 (0.663, 1.234)
bladder	PGS004241-euro	1.108 (0.984, 1.247)	0.903 (0.670, 1.216)	1.324 (0.866, 2.024)	1.189 (1.034, 1.367)	1.353 (0.931, 1.966)	1.131 (0.886, 1.445)	1.285 (0.995, 1.660)	1.041 (0.745, 1.455)	1.012 (0.806, 1.272)	1.001 (0.829, 1.208)	1.081 (0.749, 1.560)	0.886 (0.672, 1.168)	1.282 (0.910, 1.804)	0.983 (0.821, 1.177)	1.433 (1.035, 1.985)	0.910 (0.768, 1.079)	1.026 (0.800, 1.316)	0.938 (0.677, 1.299)
bladder	PGS000782	1.082 (0.961, 1.219)	0.890 (0.658, 1.203)	1.437 (0.966, 2.138)	1.124 (0.982, 1.287)	1.298 (0.912, 1.849)	1.006 (0.794, 1.276)	1.125 (0.878, 1.442)	0.953 (0.686, 1.325)	0.945 (0.752, 1.187)	1.000 (0.827, 1.211)	1.095 (0.755, 1.587)	0.989 (0.750, 1.303)	1.080 (0.775, 1.506)	0.968 (0.807, 1.160)	1.431 (1.052, 1.947)	0.923 (0.778, 1.095)	1.024 (0.802, 1.307)	0.834 (0.609, 1.142)
bladder	PGS000782-euro	1.077 (0.956, 1.214)	0.890 (0.658, 1.203)	1.501 (0.974, 2.313)	1.128 (0.979, 1.300)	1.328 (0.910, 1.938)	1.038 (0.812, 1.327)	1.173 (0.904, 1.522)	0.922 (0.658, 1.292)	0.945 (0.752, 1.187)	1.000 (0.827, 1.211)	1.095 (0.755, 1.587)	0.977 (0.739, 1.291)	1.110 (0.790, 1.560)	0.988 (0.822, 1.188)	1.498 (1.077, 2.084)	0.930 (0.784, 1.105)	1.016 (0.792, 1.303)	0.865 (0.623, 1.201)
bladder	PGS004687	1.097 (0.974, 1.236)	1.177 (0.875, 1.584)	1.367 (0.915, 2.043)	1.079 (0.947, 1.228)	1.041 (0.732, 1.482)	0.978 (0.772, 1.238)	1.146 (0.892, 1.471)	0.808 (0.582, 1.121)	1.269 (1.008, 1.598)	0.915 (0.757, 1.105)	0.866 (0.591, 1.268)	0.911 (0.691, 1.200)	0.935 (0.676, 1.292)	1.007 (0.836, 1.211)	1.121 (0.828, 1.519)	1.021 (0.862, 1.211)	0.886 (0.697, 1.127)	1.122 (0.821, 1.535)
bladder	PGS004687-euro	1.092 (0.969, 1.230)	1.177 (0.875, 1.584)	1.361 (0.891, 2.077)	1.097 (0.960, 1.254)	1.132 (0.778, 1.647)	0.995 (0.781, 1.269)	1.181 (0.912, 1.529)	0.768 (0.548, 1.077)	1.269 (1.008, 1.598)	0.915 (0.757, 1.105)	0.866 (0.591, 1.268)	0.926 (0.701, 1.223)	0.954 (0.683, 1.332)	1.008 (0.834, 1.217)	1.211 (0.877, 1.672)	1.037 (0.874, 1.230)	0.896 (0.702, 1.143)	1.138 (0.826, 1.569)
cervix	PGS000784	0.966 (0.855, 1.092)	0.953 (0.702, 1.293)	1.045 (0.710, 1.538)	0.994 (0.870, 1.136)	1.393 (1.003, 1.934)	1.103 (0.868, 1.402)	0.764 (0.588, 0.991)	0.840 (0.595, 1.188)	1.078 (0.861, 1.351)	0.939 (0.775, 1.136)	0.856 (0.574, 1.277)	0.804 (0.597, 1.082)	0.694 (0.490, 0.982)	1.090 (0.909, 1.308)	0.977 (0.716, 1.334)	1.096 (0.926, 1.298)	0.927 (0.723, 1.188)	0.768 (0.552, 1.069)
cervix	PGS000784-euro	0.958 (0.847, 1.083)	0.953 (0.702, 1.293)	1.078 (0.716, 1.624)	0.991 (0.863, 1.137)	1.452 (1.025, 2.057)	1.070 (0.837, 1.369)	0.723 (0.552, 0.947)	0.856 (0.600, 1.220)	1.078 (0.861, 1.351)	0.939 (0.775, 1.136)	0.856 (0.574, 1.277)	0.796 (0.590, 1.075)	0.723 (0.507, 1.031)	1.078 (0.896, 1.297)	0.987 (0.713, 1.364)	1.090 (0.921, 1.291)	0.920 (0.715, 1.183)	0.771 (0.549, 1.081)
cervix	PGS003389	1.031 (0.912, 1.165)	1.103 (0.814, 1.494)	0.855 (0.574, 1.273)	0.924 (0.813, 1.050)	1.213 (0.859, 1.711)	0.931 (0.732, 1.183)	1.162 (0.907, 1.488)	1.055 (0.755, 1.472)	1.162 (0.929, 1.455)	1.092 (0.904, 1.320)	1.414 (0.961, 2.081)	1.037 (0.782, 1.376)	0.848 (0.612, 1.174)	1.025 (0.855, 1.229)	1.085 (0.793, 1.484)	1.119 (0.944, 1.326)	1.088 (0.851, 1.391)	0.920 (0.667, 1.270)
cervix	PGS003389-euro	1.030 (0.911, 1.164)	1.103 (0.814, 1.494)	0.771 (0.506, 1.176)	0.930 (0.815, 1.062)	1.198 (0.826, 1.738)	0.912 (0.713, 1.168)	1.068 (0.825, 1.383)	0.988 (0.701, 1.393)	1.162 (0.929, 1.455)	1.092 (0.904, 1.320)	1.414 (0.961, 2.081)	1.024 (0.769, 1.363)	0.825 (0.589, 1.155)	1.010 (0.840, 1.215)	1.047 (0.754, 1.456)	1.127 (0.950, 1.337)	1.062 (0.827, 1.364)	0.923 (0.661, 1.289)
colorectal	PGS000785	1.129 (1.000, 1.274)	1.184 (0.869, 1.613)	1.142 (0.773, 1.688)	1.132 (0.990, 1.295)	1.490 (1.046, 2.124)	1.439 (1.136, 1.823)	1.447 (1.124, 1.864)	1.391 (0.992, 1.949)	1.148 (0.912, 1.445)	1.190 (0.982, 1.442)	1.171 (0.767, 1.788)	1.181 (0.886, 1.574)	1.512 (1.095, 2.087)	1.133 (0.945, 1.359)	0.903 (0.648, 1.259)	1.164 (0.979, 1.384)	1.076 (0.847, 1.366)	1.337 (0.987, 1.810)
colorectal	PGS000785-euro	1.128 (0.999, 1.273)	1.184 (0.869, 1.613)	1.101 (0.725, 1.673)	1.118 (0.973, 1.284)	1.403 (0.966, 2.039)	1.451 (1.138, 1.851)	1.440 (1.109, 1.869)	1.352 (0.957, 1.910)	1.148 (0.912, 1.445)	1.190 (0.982, 1.442)	1.171 (0.767, 1.788)	1.216 (0.909, 1.626)	1.500 (1.076, 2.092)	1.144 (0.950, 1.377)	0.826 (0.582, 1.170)	1.164 (0.978, 1.384)	1.065 (0.835, 1.358)	1.349 (0.984, 1.851)
colorectal	PGS003386	1.071 (0.950, 1.207)	0.938 (0.691, 1.273)	1.010 (0.684, 1.491)	1.098 (0.959, 1.256)	1.043 (0.733, 1.485)	1.424 (1.124, 1.806)	1.110 (0.869, 1.418)	1.045 (0.753, 1.450)	1.075 (0.856, 1.351)	1.129 (0.936, 1.363)	0.746 (0.493, 1.127)	1.120 (0.842, 1.490)	1.126 (0.810, 1.565)	1.132 (0.954, 1.343)	0.845 (0.610, 1.171)	1.109 (0.935, 1.317)	1.058 (0.835, 1.341)	0.975 (0.724, 1.313)
colorectal	PGS003386-euro	1.071 (0.950, 1.207)	0.938 (0.691, 1.273)	1.011 (0.671, 1.524)	1.082 (0.942, 1.242)	0.967 (0.669, 1.396)	1.438 (1.128, 1.834)	1.137 (0.884, 1.463)	1.031 (0.736, 1.443)	1.075 (0.856, 1.351)	1.129 (0.936, 1.363)	0.746 (0.493, 1.127)	1.120 (0.840, 1.495)	1.135 (0.808, 1.593)	1.133 (0.952, 1.350)	0.828 (0.592, 1.157)	1.110 (0.935, 1.318)	1.069 (0.841, 1.357)	0.935 (0.688, 1.271)
colorectal	PGS004243	1.122 (0.993, 1.267)	1.177 (0.866, 1.601)	1.219 (0.826, 1.798)	1.142 (1.000, 1.305)	1.258 (0.887, 1.784)	1.434 (1.132, 1.817)	1.367 (1.060, 1.762)	1.269 (0.908, 1.773)	1.123 (0.894, 1.412)	1.134 (0.935, 1.376)	1.169 (0.767, 1.782)	1.113 (0.833, 1.487)	1.595 (1.148, 2.215)	1.163 (0.970, 1.393)	1.053 (0.758, 1.465)	1.076 (0.905, 1.279)	1.197 (0.942, 1.522)	1.344 (0.996, 1.815)
colorectal	PGS004243-euro	1.125 (0.995, 1.271)	1.177 (0.866, 1.601)	1.194 (0.789, 1.805)	1.119 (0.976, 1.284)	1.155 (0.799, 1.669)	1.499 (1.175, 1.914)	1.356 (1.045, 1.759)	1.207 (0.856, 1.702)	1.123 (0.894, 1.412)	1.134 (0.935, 1.376)	1.169 (0.767, 1.782)	1.164 (0.868, 1.561)	1.550 (1.104, 2.175)	1.169 (0.974, 1.404)	0.976 (0.692, 1.377)	1.071 (0.901, 1.273)	1.174 (0.920, 1.498)	1.341 (0.984, 1.828)
colorectal	PGS004689	1.065 (0.944, 1.201)	0.912 (0.673, 1.237)	0.725 (0.485, 1.084)	1.087 (0.952, 1.242)	1.090 (0.774, 1.536)	1.116 (0.884, 1.409)	1.290 (1.008, 1.651)	1.143 (0.821, 1.590)	1.058 (0.846, 1.324)	1.043 (0.865, 1.258)	1.057 (0.690, 1.619)	1.395 (1.050, 1.853)	1.668 (1.203, 2.311)	0.917 (0.765, 1.099)	0.923 (0.659, 1.293)	1.093 (0.920, 1.297)	0.849 (0.667, 1.080)	1.684 (1.240, 2.287)
colorectal	PGS004689-euro	1.068 (0.947, 1.205)	0.912 (0.673, 1.237)	0.681 (0.448, 1.034)	1.078 (0.938, 1.239)	1.050 (0.730, 1.510)	1.122 (0.884, 1.424)	1.244 (0.966, 1.602)	1.101 (0.783, 1.548)	1.058 (0.846, 1.324)	1.043 (0.865, 1.258)	1.057 (0.690, 1.619)	1.401 (1.052, 1.867)	1.713 (1.221, 2.403)	0.899 (0.747, 1.082)	0.908 (0.646, 1.276)	1.094 (0.921, 1.300)	0.836 (0.655, 1.067)	1.638 (1.194, 2.248)
uterus	PGS000786	0.934 (0.830, 1.051)	0.974 (0.715, 1.327)	0.991 (0.674, 1.458)	0.887 (0.777, 1.013)	0.800 (0.550, 1.164)	1.086 (0.858, 1.373)	0.805 (0.627, 1.032)	1.044 (0.751, 1.451)	0.818 (0.652, 1.025)	0.997 (0.827, 1.202)	1.289 (0.875, 1.899)	0.818 (0.621, 1.078)	0.823 (0.580, 1.167)	1.097 (0.920, 1.310)	0.916 (0.668, 1.256)	1.052 (0.889, 1.245)	0.982 (0.774, 1.245)	1.188 (0.873, 1.615)
uterus	PGS000786-euro	0.935 (0.831, 1.052)	0.974 (0.715, 1.327)	0.952 (0.632, 1.434)	0.906 (0.790, 1.039)	0.726 (0.484, 1.089)	1.014 (0.795, 1.293)	0.768 (0.593, 0.993)	1.025 (0.732, 1.437)	0.818 (0.652, 1.025)	0.997 (0.827, 1.202)	1.289 (0.875, 1.899)	0.818 (0.618, 1.082)	0.775 (0.540, 1.113)	1.076 (0.898, 1.289)	0.905 (0.649, 1.262)	1.039 (0.877, 1.230)	0.977 (0.767, 1.245)	1.177 (0.857, 1.617)
uterus	PGS003381	0.959 (0.850, 1.082)	1.032 (0.756, 1.408)	1.279 (0.869, 1.882)	0.873 (0.764, 0.998)	1.132 (0.776, 1.651)	1.026 (0.809, 1.300)	0.981 (0.765, 1.259)	1.168 (0.843, 1.619)	0.843 (0.672, 1.058)	0.992 (0.820, 1.201)	1.060 (0.720, 1.560)	0.723 (0.548, 0.954)	0.989 (0.699, 1.398)	0.929 (0.770, 1.121)	1.149 (0.838, 1.577)	0.949 (0.803, 1.123)	1.166 (0.916, 1.485)	1.049 (0.778, 1.412)
uterus	PGS003381-euro	0.956 (0.847, 1.079)	1.032 (0.756, 1.408)	1.337 (0.880, 2.031)	0.883 (0.768, 1.016)	1.132 (0.756, 1.696)	0.996 (0.781, 1.271)	0.974 (0.751, 1.263)	1.210 (0.865, 1.693)	0.843 (0.672, 1.058)	0.992 (0.820, 1.201)	1.060 (0.720, 1.560)	0.728 (0.550, 0.964)	0.986 (0.688, 1.412)	0.916 (0.756, 1.110)	1.191 (0.850, 1.668)	0.948 (0.801, 1.123)	1.180 (0.921, 1.513)	1.004 (0.736, 1.369)
uterus	PGS004244	0.955 (0.849, 1.073)	0.819 (0.599, 1.121)	0.922 (0.624, 1.361)	0.978 (0.858, 1.116)	0.994 (0.685, 1.443)	1.018 (0.807, 1.284)	0.893 (0.698, 1.143)	1.032 (0.738, 1.443)	1.011 (0.807, 1.265)	0.996 (0.825, 1.201)	1.109 (0.753, 1.632)	0.998 (0.757, 1.316)	1.071 (0.760, 1.511)	0.977 (0.817, 1.168)	0.999 (0.732, 1.362)	1.076 (0.909, 1.273)	1.054 (0.836, 1.329)	1.225 (0.906, 1.656)
uterus	PGS004244-euro	0.955 (0.850, 1.074)	0.819 (0.599, 1.121)	0.831 (0.543, 1.272)	0.994 (0.868, 1.139)	0.901 (0.600, 1.355)	0.960 (0.754, 1.222)	0.849 (0.656, 1.099)	1.068 (0.758, 1.504)	1.011 (0.807, 1.265)	0.996 (0.825, 1.201)	1.109 (0.753, 1.632)	0.995 (0.751, 1.319)	1.097 (0.769, 1.566)	0.962 (0.802, 1.154)	1.036 (0.746, 1.439)	1.061 (0.895, 1.258)	1.049 (0.827, 1.330)	1.202 (0.880, 1.643)
kidney	PGS000787	1.050 (0.929, 1.187)	0.918 (0.673, 1.251)	1.048 (0.713, 1.542)	0.952 (0.834, 1.087)	1.132 (0.787, 1.629)	0.998 (0.785, 1.269)	0.961 (0.752, 1.227)	1.429 (1.046, 1.954)	1.105 (0.884, 1.380)	1.002 (0.827, 1.215)	0.947 (0.648, 1.385)	1.113 (0.842, 1.471)	1.339 (0.980, 1.829)	0.989 (0.820, 1.193)	1.004 (0.735, 1.372)	1.052 (0.887, 1.249)	1.036 (0.814, 1.317)	1.366 (1.010, 1.847)
kidney	PGS000787-euro	1.048 (0.927, 1.184)	0.918 (0.673, 1.251)	1.010 (0.668, 1.527)	0.975 (0.849, 1.120)	1.167 (0.796, 1.712)	1.009 (0.788, 1.290)	0.956 (0.742, 1.233)	1.439 (1.046, 1.980)	1.105 (0.884, 1.380)	1.002 (0.827, 1.215)	0.947 (0.648, 1.385)	1.121 (0.845, 1.488)	1.369 (0.988, 1.897)	0.973 (0.805, 1.176)	1.052 (0.756, 1.463)	1.064 (0.896, 1.263)	1.037 (0.811, 1.325)	1.358 (0.994, 1.856)
kidney	PGS004690	0.994 (0.880, 1.122)	0.982 (0.716, 1.347)	0.868 (0.585, 1.286)	0.945 (0.832, 1.072)	1.117 (0.781, 1.596)	1.008 (0.790, 1.287)	0.899 (0.698, 1.157)	1.455 (1.031, 2.053)	0.945 (0.756, 1.182)	1.006 (0.829, 1.220)	1.195 (0.800, 1.784)	1.262 (0.935, 1.704)	1.158 (0.835, 1.606)	0.957 (0.798, 1.148)	0.829 (0.607, 1.133)	0.913 (0.772, 1.079)	1.017 (0.800, 1.293)	0.945 (0.697, 1.281)
kidney	PGS004690-euro	1.000 (0.885, 1.130)	0.982 (0.716, 1.347)	0.843 (0.557, 1.277)	0.955 (0.837, 1.089)	1.188 (0.815, 1.731)	1.061 (0.823, 1.368)	0.919 (0.706, 1.197)	1.432 (1.007, 2.037)	0.945 (0.756, 1.182)	1.006 (0.829, 1.220)	1.195 (0.800, 1.784)	1.278 (0.944, 1.730)	1.254 (0.895, 1.757)	0.960 (0.798, 1.154)	0.830 (0.596, 1.155)	0.914 (0.773, 1.081)	1.066 (0.835, 1.361)	0.977 (0.713, 1.339)
kidney	PGS004245	1.086 (0.962, 1.227)	1.014 (0.747, 1.376)	0.949 (0.639, 1.409)	1.013 (0.888, 1.155)	1.161 (0.808, 1.667)	0.991 (0.781, 1.257)	0.975 (0.761, 1.248)	1.355 (0.986, 1.862)	1.291 (1.032, 1.616)	1.080 (0.893, 1.306)	1.025 (0.701, 1.499)	1.159 (0.874, 1.538)	1.501 (1.097, 2.053)	1.001 (0.829, 1.208)	1.089 (0.797, 1.490)	1.083 (0.913, 1.285)	1.325 (1.038, 1.691)	1.492 (1.110, 2.006)
kidney	PGS004245-euro	1.086 (0.961, 1.227)	1.014 (0.747, 1.376)	0.892 (0.589, 1.351)	1.031 (0.899, 1.182)	1.165 (0.796, 1.705)	1.009 (0.791, 1.288)	0.973 (0.755, 1.256)	1.288 (0.928, 1.788)	1.291 (1.032, 1.616)	1.080 (0.893, 1.306)	1.025 (0.701, 1.499)	1.176 (0.884, 1.564)	1.494 (1.079, 2.068)	0.989 (0.819, 1.194)	1.122 (0.812, 1.552)	1.095 (0.922, 1.299)	1.328 (1.037, 1.702)	1.530 (1.123, 2.087)
leukemia	PGS000788	0.982 (0.869, 1.108)	1.051 (0.774, 1.427)	1.032 (0.705, 1.510)	1.143 (1.001, 1.305)	0.984 (0.690, 1.402)	1.133 (0.896, 1.432)	1.254 (0.986, 1.595)	1.290 (0.932, 1.787)	1.220 (0.975, 1.526)	1.037 (0.861, 1.250)	1.027 (0.708, 1.489)	1.136 (0.856, 1.506)	0.951 (0.688, 1.315)	1.035 (0.868, 1.234)	1.176 (0.869, 1.593)	0.962 (0.811, 1.141)	1.043 (0.823, 1.324)	0.860 (0.630, 1.175)
leukemia	PGS000788-euro	0.980 (0.867, 1.107)	1.051 (0.774, 1.427)	1.262 (0.844, 1.888)	1.143 (0.996, 1.312)	0.982 (0.677, 1.426)	1.153 (0.907, 1.467)	1.261 (0.985, 1.616)	1.297 (0.928, 1.811)	1.220 (0.975, 1.526)	1.037 (0.861, 1.250)	1.027 (0.708, 1.489)	1.151 (0.865, 1.531)	1.011 (0.725, 1.411)	1.033 (0.863, 1.236)	1.217 (0.883, 1.676)	0.966 (0.814, 1.146)	1.043 (0.819, 1.328)	0.843 (0.610, 1.166)
lung	PGS000789	1.057 (0.938, 1.191)	0.942 (0.688, 1.289)	0.832 (0.550, 1.258)	1.065 (0.934, 1.213)	0.978 (0.680, 1.407)	1.336 (1.055, 1.692)	1.000 (0.777, 1.288)	1.356 (0.999, 1.840)	1.221 (0.987, 1.509)	1.147 (0.956, 1.376)	1.338 (0.916, 1.953)	0.988 (0.739, 1.323)	0.970 (0.698, 1.347)	1.064 (0.886, 1.278)	0.857 (0.619, 1.187)	1.060 (0.895, 1.254)	0.921 (0.719, 1.182)	1.288 (0.953, 1.741)
lung	PGS000789-euro	1.057 (0.938, 1.192)	0.942 (0.688, 1.289)	0.804 (0.518, 1.247)	1.062 (0.925, 1.220)	0.907 (0.615, 1.339)	1.345 (1.056, 1.712)	0.980 (0.754, 1.272)	1.380 (1.009, 1.886)	1.221 (0.987, 1.509)	1.147 (0.956, 1.376)	1.338 (0.916, 1.953)	0.995 (0.742, 1.334)	0.975 (0.694, 1.369)	1.067 (0.886, 1.287)	0.843 (0.601, 1.182)	1.066 (0.900, 1.262)	0.906 (0.703, 1.167)	1.264 (0.925, 1.727)
lung	PGS003391	1.057 (0.939, 1.190)	0.831 (0.590, 1.171)	0.773 (0.489, 1.223)	1.060 (0.933, 1.204)	1.033 (0.724, 1.474)	1.166 (0.927, 1.468)	0.958 (0.735, 1.251)	0.972 (0.686, 1.376)	1.177 (0.956, 1.450)	1.072 (0.890, 1.291)	1.414 (0.989, 2.021)	1.124 (0.848, 1.490)	0.806 (0.561, 1.157)	1.099 (0.918, 1.317)	0.916 (0.659, 1.272)	1.111 (0.945, 1.306)	0.857 (0.658, 1.114)	1.234 (0.927, 1.643)
lung	PGS003391-euro	1.057 (0.938, 1.190)	0.831 (0.590, 1.171)	0.739 (0.451, 1.209)	1.055 (0.921, 1.208)	0.961 (0.654, 1.412)	1.182 (0.934, 1.495)	0.941 (0.714, 1.241)	0.999 (0.702, 1.422)	1.177 (0.956, 1.450)	1.072 (0.890, 1.291)	1.414 (0.989, 2.021)	1.121 (0.843, 1.491)	0.810 (0.559, 1.176)	1.100 (0.914, 1.323)	0.914 (0.649, 1.286)	1.107 (0.941, 1.303)	0.831 (0.634, 1.090)	1.257 (0.936, 1.688)
lung	PGS004246	1.078 (0.957, 1.215)	0.987 (0.723, 1.348)	0.790 (0.520, 1.200)	1.033 (0.905, 1.179)	0.956 (0.662, 1.380)	1.368 (1.082, 1.729)	1.033 (0.800, 1.334)	1.272 (0.927, 1.745)	1.170 (0.946, 1.447)	1.090 (0.905, 1.313)	1.213 (0.817, 1.802)	0.957 (0.711, 1.286)	0.849 (0.607, 1.187)	1.109 (0.928, 1.327)	1.038 (0.762, 1.415)	1.073 (0.907, 1.269)	0.991 (0.775, 1.267)	1.211 (0.895, 1.640)
lung	PGS004246-euro	1.078 (0.957, 1.216)	0.987 (0.723, 1.348)	0.777 (0.499, 1.208)	1.028 (0.893, 1.182)	0.883 (0.597, 1.307)	1.340 (1.053, 1.704)	1.016 (0.780, 1.323)	1.252 (0.903, 1.735)	1.170 (0.946, 1.447)	1.090 (0.905, 1.313)	1.213 (0.817, 1.802)	0.949 (0.703, 1.282)	0.846 (0.598, 1.197)	1.097 (0.914, 1.316)	1.030 (0.746, 1.422)	1.078 (0.911, 1.275)	0.957 (0.744, 1.230)	1.215 (0.888, 1.662)
lung	PGS004691	0.849 (0.751, 0.961)	0.799 (0.585, 1.092)	0.892 (0.602, 1.323)	0.971 (0.852, 1.107)	0.881 (0.613, 1.268)	0.776 (0.604, 0.997)	0.897 (0.697, 1.155)	0.833 (0.597, 1.161)	0.831 (0.664, 1.040)	0.866 (0.715, 1.048)	0.847 (0.565, 1.270)	0.902 (0.674, 1.207)	0.928 (0.670, 1.285)	0.726 (0.604, 0.872)	1.074 (0.785, 1.468)	0.843 (0.708, 1.004)	1.112 (0.871, 1.420)	0.815 (0.591, 1.124)
lung	PGS004691-euro	0.851 (0.753, 0.963)	0.799 (0.585, 1.092)	0.842 (0.549, 1.292)	0.966 (0.841, 1.110)	0.887 (0.599, 1.314)	0.786 (0.607, 1.018)	0.902 (0.692, 1.176)	0.854 (0.608, 1.201)	0.831 (0.664, 1.040)	0.866 (0.715, 1.048)	0.847 (0.565, 1.270)	0.891 (0.664, 1.197)	0.925 (0.660, 1.296)	0.728 (0.604, 0.878)	1.096 (0.784, 1.532)	0.847 (0.711, 1.010)	1.104 (0.859, 1.417)	0.787 (0.563, 1.101)
melanoma	PGS000790	1.354 (1.194, 1.536)	1.345 (1.002, 1.804)	0.843 (0.544, 1.308)	1.177 (1.030, 1.346)	1.205 (0.854, 1.700)	1.051 (0.828, 1.333)	1.000 (0.778, 1.286)	0.948 (0.682, 1.318)	1.119 (0.896, 1.399)	1.470 (1.224, 1.765)	0.579 (0.362, 0.925)	1.196 (0.913, 1.566)	1.289 (0.951, 1.748)	1.036 (0.860, 1.249)	1.071 (0.775, 1.479)	1.480 (1.242, 1.765)	0.917 (0.715, 1.176)	1.002 (0.737, 1.363)
melanoma	PGS000790-euro	1.352 (1.192, 1.533)	1.345 (1.002, 1.804)	0.942 (0.591, 1.501)	1.221 (1.060, 1.405)	1.169 (0.813, 1.683)	1.039 (0.814, 1.327)	0.970 (0.746, 1.260)	1.000 (0.715, 1.400)	1.119 (0.896, 1.399)	1.470 (1.224, 1.765)	0.579 (0.362, 0.925)	1.167 (0.888, 1.535)	1.268 (0.925, 1.740)	1.030 (0.851, 1.246)	0.992 (0.703, 1.398)	1.494 (1.252, 1.784)	0.901 (0.699, 1.161)	1.013 (0.737, 1.393)
melanoma	PGS003382	1.336 (1.182, 1.511)	1.376 (1.029, 1.842)	0.849 (0.546, 1.323)	1.278 (1.115, 1.464)	1.282 (0.912, 1.801)	1.238 (0.987, 1.553)	0.890 (0.686, 1.155)	0.841 (0.592, 1.195)	1.312 (1.055, 1.632)	1.785 (1.484, 2.148)	0.956 (0.620, 1.476)	1.234 (0.944, 1.613)	1.375 (1.016, 1.862)	1.009 (0.842, 1.208)	1.206 (0.882, 1.649)	1.496 (1.262, 1.773)	1.308 (1.036, 1.651)	1.027 (0.754, 1.399)
melanoma	PGS003382-euro	1.338 (1.183, 1.513)	1.376 (1.029, 1.842)	0.852 (0.525, 1.382)	1.307 (1.134, 1.508)	1.318 (0.925, 1.877)	1.208 (0.953, 1.533)	0.811 (0.615, 1.069)	0.851 (0.593, 1.222)	1.312 (1.055, 1.632)	1.785 (1.484, 2.148)	0.956 (0.620, 1.476)	1.149 (0.872, 1.516)	1.386 (1.017, 1.889)	0.957 (0.794, 1.152)	1.044 (0.742, 1.468)	1.495 (1.260, 1.772)	1.289 (1.016, 1.634)	1.017 (0.736, 1.406)
melanoma	PGS004247	1.241 (1.093, 1.409)	1.381 (1.010, 1.889)	0.781 (0.508, 1.201)	1.174 (1.021, 1.350)	1.289 (0.896, 1.853)	1.115 (0.877, 1.417)	1.213 (0.939, 1.565)	0.827 (0.591, 1.157)	1.402 (1.113, 1.766)	1.734 (1.422, 2.114)	0.764 (0.502, 1.164)	1.246 (0.939, 1.653)	1.337 (0.957, 1.869)	0.933 (0.775, 1.123)	1.296 (0.932, 1.803)	1.349 (1.120, 1.624)	1.215 (0.950, 1.554)	0.819 (0.600, 1.119)
melanoma	PGS004247-euro	1.248 (1.098, 1.418)	1.381 (1.010, 1.889)	0.803 (0.499, 1.291)	1.209 (1.046, 1.398)	1.419 (0.964, 2.089)	1.071 (0.838, 1.370)	1.161 (0.889, 1.518)	0.831 (0.589, 1.173)	1.402 (1.113, 1.766)	1.734 (1.422, 2.114)	0.764 (0.502, 1.164)	1.216 (0.912, 1.621)	1.333 (0.944, 1.883)	0.933 (0.773, 1.127)	1.059 (0.745, 1.505)	1.362 (1.130, 1.641)	1.208 (0.939, 1.553)	0.862 (0.622, 1.194)
non-hodgkin	PGS000791	0.979 (0.866, 1.105)	0.989 (0.731, 1.338)	1.022 (0.690, 1.514)	1.001 (0.878, 1.142)	1.213 (0.863, 1.705)	1.007 (0.788, 1.287)	0.898 (0.685, 1.177)	0.869 (0.617, 1.226)	1.033 (0.820, 1.301)	0.902 (0.742, 1.098)	0.964 (0.643, 1.445)	1.416 (1.083, 1.852)	1.250 (0.913, 1.713)	0.994 (0.829, 1.192)	0.906 (0.657, 1.251)	1.019 (0.858, 1.211)	1.191 (0.945, 1.501)	0.985 (0.721, 1.346)
non-hodgkin	PGS000791-euro	0.982 (0.869, 1.110)	0.989 (0.731, 1.338)	1.037 (0.686, 1.567)	1.001 (0.872, 1.147)	1.204 (0.839, 1.728)	1.059 (0.824, 1.361)	0.898 (0.679, 1.189)	0.985 (0.697, 1.394)	1.033 (0.820, 1.301)	0.902 (0.742, 1.098)	0.964 (0.643, 1.445)	1.407 (1.072, 1.845)	1.184 (0.853, 1.642)	1.012 (0.842, 1.216)	0.865 (0.615, 1.217)	1.019 (0.857, 1.212)	1.228 (0.970, 1.554)	0.938 (0.677, 1.301)
non-hodgkin	PGS004248	1.019 (0.903, 1.150)	1.034 (0.764, 1.398)	1.165 (0.797, 1.703)	1.032 (0.904, 1.178)	1.113 (0.784, 1.579)	1.257 (0.994, 1.589)	1.067 (0.828, 1.374)	0.985 (0.708, 1.370)	1.245 (0.997, 1.554)	1.048 (0.865, 1.271)	1.205 (0.828, 1.755)	1.316 (1.010, 1.715)	1.161 (0.842, 1.600)	0.994 (0.828, 1.193)	1.129 (0.834, 1.527)	1.149 (0.969, 1.362)	1.036 (0.818, 1.312)	1.109 (0.817, 1.505)
non-hodgkin	PGS004248-euro	1.020 (0.903, 1.152)	1.034 (0.764, 1.398)	1.241 (0.833, 1.849)	1.033 (0.900, 1.184)	1.117 (0.765, 1.630)	1.296 (1.017, 1.653)	1.033 (0.791, 1.349)	1.039 (0.743, 1.453)	1.245 (0.997, 1.554)	1.048 (0.865, 1.271)	1.205 (0.828, 1.755)	1.318 (1.008, 1.723)	1.086 (0.775, 1.520)	1.014 (0.842, 1.222)	1.173 (0.850, 1.619)	1.142 (0.963, 1.356)	1.068 (0.839, 1.359)	1.052 (0.765, 1.446)
ovary	PGS000793	1.046 (0.929, 1.179)	1.142 (0.841, 1.551)	1.285 (0.863, 1.913)	1.037 (0.913, 1.178)	0.915 (0.641, 1.306)	1.094 (0.859, 1.394)	1.033 (0.807, 1.323)	1.205 (0.871, 1.667)	1.007 (0.800, 1.268)	1.092 (0.904, 1.319)	1.015 (0.690, 1.492)	0.960 (0.726, 1.271)	1.095 (0.791, 1.515)	0.993 (0.829, 1.189)	0.972 (0.710, 1.331)	1.132 (0.955, 1.343)	0.976 (0.770, 1.239)	0.851 (0.618, 1.173)
ovary	PGS000793-euro	1.047 (0.929, 1.180)	1.142 (0.841, 1.551)	1.356 (0.881, 2.086)	1.049 (0.919, 1.197)	0.872 (0.599, 1.270)	1.102 (0.860, 1.413)	1.034 (0.801, 1.334)	1.186 (0.850, 1.654)	1.007 (0.800, 1.268)	1.092 (0.904, 1.319)	1.015 (0.690, 1.492)	0.958 (0.722, 1.270)	1.073 (0.769, 1.498)	0.992 (0.826, 1.193)	1.012 (0.726, 1.412)	1.129 (0.952, 1.340)	0.984 (0.773, 1.253)	0.928 (0.664, 1.298)
ovary	PGS003385	0.954 (0.846, 1.076)	1.279 (0.945, 1.732)	0.931 (0.636, 1.364)	0.991 (0.866, 1.134)	0.959 (0.670, 1.373)	0.991 (0.781, 1.257)	0.996 (0.781, 1.270)	0.938 (0.685, 1.283)	0.851 (0.678, 1.069)	0.875 (0.725, 1.058)	0.969 (0.664, 1.416)	0.756 (0.569, 1.005)	0.955 (0.693, 1.315)	1.025 (0.855, 1.228)	0.924 (0.680, 1.256)	1.147 (0.967, 1.361)	0.834 (0.653, 1.065)	0.822 (0.597, 1.132)
ovary	PGS003385-euro	0.948 (0.840, 1.069)	1.279 (0.945, 1.732)	0.918 (0.613, 1.375)	0.981 (0.855, 1.127)	0.952 (0.653, 1.388)	1.003 (0.786, 1.281)	0.987 (0.767, 1.270)	0.910 (0.659, 1.257)	0.851 (0.678, 1.069)	0.875 (0.725, 1.058)	0.969 (0.664, 1.416)	0.760 (0.571, 1.014)	0.927 (0.666, 1.290)	1.026 (0.854, 1.234)	0.990 (0.720, 1.362)	1.133 (0.954, 1.346)	0.856 (0.668, 1.096)	0.819 (0.589, 1.139)
ovary	PGS004249	1.014 (0.897, 1.146)	1.109 (0.817, 1.506)	1.163 (0.778, 1.741)	1.030 (0.901, 1.176)	0.951 (0.670, 1.349)	1.084 (0.848, 1.386)	1.065 (0.831, 1.365)	1.034 (0.746, 1.433)	0.950 (0.757, 1.191)	1.078 (0.891, 1.303)	1.172 (0.792, 1.734)	0.932 (0.707, 1.229)	1.044 (0.753, 1.448)	0.967 (0.807, 1.160)	1.006 (0.734, 1.378)	1.095 (0.923, 1.298)	0.954 (0.750, 1.213)	0.912 (0.666, 1.249)
ovary	PGS004249-euro	1.014 (0.897, 1.147)	1.109 (0.817, 1.506)	1.219 (0.788, 1.884)	1.060 (0.922, 1.217)	0.928 (0.645, 1.336)	1.083 (0.842, 1.393)	1.065 (0.826, 1.373)	1.058 (0.755, 1.482)	0.950 (0.757, 1.191)	1.078 (0.891, 1.303)	1.172 (0.792, 1.734)	0.943 (0.713, 1.249)	1.011 (0.722, 1.415)	0.980 (0.815, 1.180)	1.066 (0.767, 1.480)	1.090 (0.918, 1.293)	0.962 (0.754, 1.227)	0.986 (0.708, 1.372)
ovary	PGS004692	0.951 (0.842, 1.073)	1.392 (1.024, 1.893)	1.009 (0.681, 1.497)	0.958 (0.840, 1.093)	1.181 (0.832, 1.678)	0.954 (0.749, 1.217)	1.281 (1.000, 1.641)	0.808 (0.587, 1.112)	0.958 (0.765, 1.201)	0.935 (0.773, 1.131)	1.023 (0.697, 1.502)	0.916 (0.691, 1.215)	0.920 (0.668, 1.268)	0.924 (0.767, 1.114)	0.943 (0.690, 1.289)	0.951 (0.801, 1.128)	0.806 (0.633, 1.027)	1.093 (0.789, 1.514)
ovary	PGS004692-euro	0.949 (0.840, 1.071)	1.392 (1.024, 1.893)	0.978 (0.648, 1.476)	0.948 (0.827, 1.085)	1.126 (0.781, 1.624)	0.963 (0.751, 1.235)	1.262 (0.978, 1.629)	0.788 (0.569, 1.092)	0.958 (0.765, 1.201)	0.935 (0.773, 1.131)	1.023 (0.697, 1.502)	0.917 (0.690, 1.219)	0.942 (0.678, 1.310)	0.922 (0.762, 1.115)	0.948 (0.687, 1.309)	0.938 (0.790, 1.114)	0.779 (0.610, 0.995)	1.152 (0.823, 1.613)
pancreas	PGS000794	0.998 (0.887, 1.123)	1.344 (0.994, 1.819)	1.060 (0.713, 1.576)	1.037 (0.907, 1.185)	0.971 (0.684, 1.376)	1.076 (0.846, 1.368)	0.932 (0.728, 1.192)	1.171 (0.850, 1.611)	0.809 (0.648, 1.011)	1.001 (0.832, 1.204)	0.781 (0.539, 1.132)	0.892 (0.675, 1.180)	0.898 (0.649, 1.241)	0.944 (0.791, 1.126)	1.016 (0.751, 1.374)	1.152 (0.970, 1.367)	0.961 (0.759, 1.217)	1.355 (0.990, 1.854)
pancreas	PGS000794-euro	1.000 (0.889, 1.126)	1.344 (0.994, 1.819)	1.093 (0.723, 1.653)	1.027 (0.894, 1.180)	0.991 (0.687, 1.431)	1.089 (0.851, 1.395)	0.942 (0.731, 1.214)	1.199 (0.865, 1.663)	0.809 (0.648, 1.011)	1.001 (0.832, 1.204)	0.781 (0.539, 1.132)	0.903 (0.681, 1.197)	0.927 (0.663, 1.294)	0.978 (0.819, 1.169)	1.052 (0.772, 1.434)	1.153 (0.971, 1.370)	0.953 (0.750, 1.211)	1.349 (0.976, 1.866)
pancreas	PGS004250	1.004 (0.892, 1.131)	1.355 (0.999, 1.837)	1.039 (0.701, 1.540)	1.040 (0.910, 1.189)	1.007 (0.709, 1.430)	1.047 (0.824, 1.331)	0.976 (0.765, 1.247)	1.060 (0.774, 1.450)	0.879 (0.703, 1.099)	1.006 (0.835, 1.212)	0.900 (0.625, 1.296)	0.873 (0.664, 1.149)	0.943 (0.682, 1.303)	0.969 (0.811, 1.157)	1.062 (0.785, 1.437)	1.137 (0.958, 1.349)	0.987 (0.778, 1.251)	1.260 (0.925, 1.716)
pancreas	PGS004250-euro	1.007 (0.894, 1.135)	1.355 (0.999, 1.837)	1.034 (0.685, 1.559)	1.038 (0.904, 1.192)	1.018 (0.704, 1.472)	1.048 (0.819, 1.340)	0.998 (0.777, 1.282)	1.083 (0.785, 1.493)	0.879 (0.703, 1.099)	1.006 (0.835, 1.212)	0.900 (0.625, 1.296)	0.889 (0.674, 1.173)	0.984 (0.705, 1.374)	1.001 (0.837, 1.199)	1.061 (0.779, 1.444)	1.141 (0.961, 1.353)	0.997 (0.784, 1.267)	1.264 (0.917, 1.742)
pancreas	PGS004693	0.968 (0.858, 1.092)	0.794 (0.586, 1.076)	0.752 (0.501, 1.128)	0.950 (0.831, 1.086)	1.117 (0.793, 1.573)	1.038 (0.814, 1.325)	1.042 (0.813, 1.335)	0.970 (0.701, 1.342)	0.798 (0.635, 1.003)	1.217 (1.004, 1.474)	0.928 (0.632, 1.364)	1.293 (0.970, 1.723)	0.752 (0.542, 1.044)	0.928 (0.776, 1.111)	0.986 (0.723, 1.345)	1.092 (0.920, 1.297)	0.831 (0.653, 1.059)	1.344 (0.992, 1.821)
pancreas	PGS004693-euro	0.969 (0.859, 1.094)	0.794 (0.586, 1.076)	0.796 (0.519, 1.220)	0.945 (0.823, 1.086)	1.103 (0.767, 1.587)	1.025 (0.797, 1.317)	1.041 (0.806, 1.345)	1.011 (0.724, 1.411)	0.798 (0.635, 1.003)	1.217 (1.004, 1.474)	0.928 (0.632, 1.364)	1.324 (0.990, 1.769)	0.762 (0.545, 1.067)	0.944 (0.786, 1.134)	1.002 (0.726, 1.382)	1.099 (0.925, 1.306)	0.833 (0.651, 1.066)	1.292 (0.943, 1.771)
prostate	PGS000795	1.149 (1.016, 1.299)	0.997 (0.725, 1.370)	0.895 (0.589, 1.360)	1.091 (0.957, 1.244)	1.261 (0.896, 1.774)	1.334 (1.044, 1.705)	1.151 (0.889, 1.492)	1.089 (0.772, 1.536)	1.112 (0.883, 1.400)	0.948 (0.777, 1.156)	1.097 (0.736, 1.635)	1.105 (0.820, 1.489)	1.080 (0.781, 1.493)	2.036 (1.663, 2.492)	1.100 (0.798, 1.516)	1.143 (0.957, 1.365)	1.112 (0.872, 1.418)	1.370 (1.009, 1.861)
prostate	PGS000795-euro	1.146 (1.013, 1.297)	0.997 (0.725, 1.370)	1.042 (0.667, 1.627)	1.086 (0.948, 1.245)	1.301 (0.905, 1.871)	1.357 (1.054, 1.748)	1.115 (0.852, 1.458)	1.075 (0.758, 1.523)	1.112 (0.883, 1.400)	0.948 (0.777, 1.156)	1.097 (0.736, 1.635)	1.075 (0.794, 1.455)	1.068 (0.765, 1.491)	2.033 (1.655, 2.498)	1.164 (0.827, 1.636)	1.133 (0.949, 1.354)	1.147 (0.894, 1.471)	1.301 (0.949, 1.783)
prostate	PGS003383	1.209 (1.070, 1.367)	1.254 (0.917, 1.715)	1.015 (0.671, 1.535)	1.180 (1.037, 1.344)	1.261 (0.892, 1.784)	1.205 (0.947, 1.534)	1.122 (0.869, 1.449)	1.328 (0.947, 1.862)	1.186 (0.945, 1.489)	1.095 (0.900, 1.333)	0.945 (0.637, 1.401)	1.146 (0.853, 1.538)	1.210 (0.877, 1.668)	2.154 (1.763, 2.630)	1.048 (0.762, 1.443)	1.226 (1.029, 1.460)	1.341 (1.049, 1.715)	1.178 (0.868, 1.601)
prostate	PGS003383-euro	1.215 (1.074, 1.374)	1.254 (0.917, 1.715)	1.077 (0.697, 1.662)	1.173 (1.025, 1.343)	1.409 (0.978, 2.031)	1.223 (0.954, 1.566)	1.140 (0.876, 1.484)	1.345 (0.952, 1.901)	1.186 (0.945, 1.489)	1.095 (0.900, 1.333)	0.945 (0.637, 1.401)	1.127 (0.836, 1.520)	1.248 (0.896, 1.738)	2.239 (1.821, 2.755)	1.016 (0.728, 1.417)	1.214 (1.019, 1.447)	1.348 (1.049, 1.732)	1.165 (0.852, 1.594)
prostate	PGS004251	1.202 (1.064, 1.358)	1.098 (0.802, 1.504)	0.934 (0.615, 1.419)	1.140 (1.001, 1.297)	1.194 (0.848, 1.682)	1.350 (1.059, 1.721)	1.111 (0.858, 1.439)	1.170 (0.832, 1.644)	1.011 (0.801, 1.276)	1.074 (0.882, 1.308)	0.998 (0.668, 1.490)	1.172 (0.873, 1.575)	1.025 (0.744, 1.413)	1.965 (1.616, 2.390)	1.097 (0.797, 1.510)	1.194 (1.000, 1.426)	1.082 (0.851, 1.376)	1.387 (1.026, 1.876)
prostate	PGS004251-euro	1.204 (1.065, 1.360)	1.098 (0.802, 1.504)	1.053 (0.674, 1.645)	1.122 (0.982, 1.282)	1.307 (0.912, 1.873)	1.353 (1.054, 1.738)	1.091 (0.835, 1.426)	1.179 (0.836, 1.663)	1.011 (0.801, 1.276)	1.074 (0.882, 1.308)	0.998 (0.668, 1.490)	1.142 (0.847, 1.541)	1.047 (0.754, 1.453)	1.964 (1.611, 2.394)	1.183 (0.845, 1.658)	1.189 (0.995, 1.420)	1.109 (0.867, 1.418)	1.328 (0.974, 1.812)
prostate	PGS004694	1.173 (1.040, 1.324)	1.020 (0.744, 1.398)	1.015 (0.671, 1.535)	1.172 (1.027, 1.338)	1.373 (0.965, 1.955)	1.374 (1.076, 1.756)	1.047 (0.810, 1.352)	1.101 (0.782, 1.550)	1.202 (0.957, 1.509)	1.092 (0.898, 1.329)	1.031 (0.695, 1.530)	1.202 (0.899, 1.608)	1.099 (0.796, 1.517)	2.220 (1.821, 2.705)	1.074 (0.782, 1.474)	1.188 (0.997, 1.414)	1.137 (0.891, 1.452)	1.133 (0.835, 1.537)
prostate	PGS004694-euro	1.178 (1.044, 1.330)	1.020 (0.744, 1.398)	1.089 (0.705, 1.683)	1.161 (1.013, 1.330)	1.498 (1.032, 2.174)	1.400 (1.088, 1.800)	1.068 (0.820, 1.390)	1.111 (0.784, 1.574)	1.202 (0.957, 1.509)	1.092 (0.898, 1.329)	1.031 (0.695, 1.530)	1.207 (0.899, 1.621)	1.107 (0.794, 1.543)	2.236 (1.824, 2.741)	1.021 (0.733, 1.423)	1.180 (0.991, 1.405)	1.167 (0.910, 1.497)	1.130 (0.828, 1.543)
thyroid	PGS000797	1.042 (0.926, 1.174)	1.042 (0.761, 1.429)	0.956 (0.640, 1.429)	1.077 (0.941, 1.233)	1.173 (0.825, 1.667)	1.120 (0.883, 1.419)	1.084 (0.842, 1.395)	1.071 (0.764, 1.502)	1.067 (0.853, 1.334)	1.066 (0.877, 1.295)	1.054 (0.716, 1.551)	1.083 (0.816, 1.436)	1.123 (0.818, 1.543)	1.106 (0.926, 1.321)	1.232 (0.906, 1.676)	1.042 (0.879, 1.236)	1.564 (1.236, 1.979)	1.087 (0.801, 1.475)
thyroid	PGS000797-euro	1.044 (0.926, 1.176)	1.042 (0.761, 1.429)	1.117 (0.736, 1.695)	1.105 (0.962, 1.269)	1.272 (0.882, 1.836)	1.113 (0.872, 1.420)	1.074 (0.826, 1.395)	1.071 (0.759, 1.512)	1.067 (0.853, 1.334)	1.066 (0.877, 1.295)	1.054 (0.716, 1.551)	1.081 (0.812, 1.438)	1.141 (0.824, 1.579)	1.100 (0.917, 1.319)	1.265 (0.913, 1.752)	1.042 (0.878, 1.235)	1.542 (1.214, 1.958)	1.105 (0.806, 1.515)
brain	PGS003384	0.978 (0.865, 1.106)	0.767 (0.566, 1.040)	1.327 (0.900, 1.956)	1.113 (0.968, 1.279)	0.982 (0.691, 1.395)	0.980 (0.771, 1.247)	1.100 (0.858, 1.411)	1.145 (0.832, 1.574)	1.016 (0.816, 1.265)	1.107 (0.913, 1.341)	1.160 (0.796, 1.690)	1.071 (0.811, 1.416)	1.128 (0.814, 1.563)	0.880 (0.737, 1.051)	1.258 (0.920, 1.720)	0.993 (0.836, 1.180)	1.138 (0.897, 1.443)	1.071 (0.788, 1.455)
brain	PGS003384-euro	0.973 (0.861, 1.100)	0.767 (0.566, 1.040)	1.302 (0.870, 1.949)	1.087 (0.942, 1.253)	0.970 (0.673, 1.400)	0.985 (0.770, 1.259)	1.045 (0.810, 1.348)	1.220 (0.876, 1.700)	1.016 (0.816, 1.265)	1.107 (0.913, 1.341)	1.160 (0.796, 1.690)	1.052 (0.795, 1.391)	1.180 (0.843, 1.653)	0.856 (0.715, 1.025)	1.202 (0.879, 1.645)	0.991 (0.834, 1.177)	1.145 (0.900, 1.456)	1.020 (0.744, 1.399)
